# Divergent climate suitability profiles for dengue and chikungunya transmission by Aedes albopictus in Mauritius

**DOI:** 10.64898/2026.08.23.26361159

**Authors:** Mohabeer Teeluck, Emma S. McBryde, Oyelola A. Adegboye, Stephan Karl, Benn Sartorius, Eloise B. Skinner

**Author notes:** Corresponding author: Mohabeer Teeluck.

## Abstract

**Background:** Empirical surveillance for *Aedes*-borne arboviruses is inherently reactive, detecting transmission after it has commenced. For small island settings where dengue and chikungunya circulate sporadically, characterising when and where environmental conditions could support local transmission is critical for preparedness. In Mauritius, *Aedes albopictus* is the sole primary vector for dengue and chikungunya viruses, but previous suitability assessments have relied on *Aedes aegypti* parameterisation.

**Methods:** We estimated monthly Index P for dengue and chikungunya across 160 localities in Mauritius from January 2014 to October 2024. Index P, a mechanistic transmission suitability measure derived from the Ross-Macdonald framework that climate-dependent transmission potential attributable to one adult female mosquito. Mean temperature and relative humidity were derived from ERA5-Land reanalysis dataset via Google Earth Engine and incorporated within the Mosquito-borne Viral Suitability Estimator (MVSE) framework. Index P was also parameterised with *Ae. albopictus*-specific biological priors and virus-specific vector competence values for both dengue and chikungunya.

**Results:** Transmission suitability for both viruses was concentrated within the austral summer (November to April), with near-zero values in winter, below the indicative transmission threshold (Index P ≥ 0.5). Chikungunya exhibited consistently higher, more spatially widespread and longer-lasting suitability than dengue: all districts exceeded the transmission suitability threshold for chikungunya (Index P = 0.71), while median dengue Index P = 0.24, remaining below this threshold, during the same study period. Dengue peak suitability was concentrated in western coastal localities, consistent with the greater thermal sensitivity of its extrinsic incubation period in *Ae. albopictus*.

**Conclusions:** These findings indicate that dengue and chikungunya have distinct, virus-specific climate-suitability profiles in Mauritius, and should not be treated as interchangeable for preparedness purposes. This provides an important *Ae. albopictus*-parameterised evidence base for Mauritius, enabling seasonal and geographic targeting of surveillance and vector control ahead of, rather than in response to local transmission.
