## Supplementary_Table_S4_Spatial_IndexP_values for "Divergent climate suitability profiles for dengue and chikungunya transmission by Aedes albopictus in Mauritius"

virus	site_id	district	median_monthly_IndexP	median_monthly_p025	median_monthly_p975	peak_IndexP_p95	n_months
CHIK	ALBION	BLACK RIVER	0.648	0.129	2.3	20.176	130
CHIK	BAMBOUS	BLACK RIVER	0.692	0.091	2.126	20.89	130
CHIK	CASCAVELLE	BLACK RIVER	0.512	0.083	1.77	15.499	130
CHIK	CASE NOYALE	BLACK RIVER	0.568	0.122	2.108	17.82	130
CHIK	CHAMAREL	BLACK RIVER	0.618	0.131	2.116	15.82	130
CHIK	FLIC EN FLAC	BLACK RIVER	0.668	0.144	2.248	20.123	130
CHIK	GRANDE RIVIERE NOIRE	BLACK RIVER	0.577	0.155	2	17.235	130
CHIK	GROS CAILLOUX	BLACK RIVER	0.752	0.117	2.263	17.975	130
CHIK	LA GAULETTE	BLACK RIVER	0.611	0.157	2.111	20.303	130
CHIK	LE MORNE	BLACK RIVER	0.608	0.071	2.161	15.693	130
CHIK	PETITE RIVIERE	BLACK RIVER	0.707	0.137	2.285	17.977	130
CHIK	RICHELIEU	BLACK RIVER	0.75	0.147	2.177	14.003	130
CHIK	TAMARIN	BLACK RIVER	0.579	0.102	1.768	15.309	130
CHIK	BEL AIR RIVIERE SECHE	FLACQ	0.815	0.145	2.326	10.748	130
CHIK	BON ACCEUIL	FLACQ	0.743	0.186	2.199	12.975	130
CHIK	BRAMSTHAN	FLACQ	0.712	0.186	2.328	10.65	130
CHIK	BRISEE VERDIERE	FLACQ	0.72	0.161	2.143	13.359	130
CHIK	CAMP DE MASQUE	FLACQ	0.691	0.153	2.35	12.087	130
CHIK	CAMP DE MASQUE PAVE	FLACQ	0.669	0.152	2.188	11.237	130
CHIK	CAMP ITHIER	FLACQ	0.73	0.114	2.245	12.553	130
CHIK	CENTRE DE FLACQ	FLACQ	0.712	0.186	2.328	10.65	130
CHIK	CLEMENCIA	FLACQ	0.738	0.082	2.279	9.557	130
CHIK	ECROIGNARD	FLACQ	0.712	0.186	2.328	10.65	130
CHIK	GRAND RIVER SOUTH EAST	FLACQ	0.764	0.086	2.257	11.06	130
CHIK	GRANDE RETRAITE	FLACQ	0.759	0.128	2.313	14.865	130
CHIK	LALLMATIE	FLACQ	0.713	0.174	2.183	11.822	130
CHIK	LAVENTURE	FLACQ	0.878	0.221	2.493	13.084	130
CHIK	MARE LA CHAUX	FLACQ	0.732	0.15	2.403	10.385	130
CHIK	MEDINE CAMP DE MASQUE	FLACQ	0.687	0.148	1.802	11.762	130
CHIK	OLIVIA	FLACQ	0.764	0.086	2.257	11.06	130
CHIK	POSTE DE FLACQ	FLACQ	0.837	0.197	2.635	15.061	130
CHIK	QUATRE COCOS	FLACQ	0.816	0.16	2.33	13.385	130
CHIK	QUATRE SOEURS	FLACQ	0.764	0.086	2.257	11.06	130
CHIK	QUEEN VICTORIA	FLACQ	0.712	0.186	2.328	10.65	130
CHIK	SAINT JULIEN	FLACQ	0.632	0.158	2.022	15.704	130
CHIK	SAINT JULIEN D'HOTMAN	FLACQ	0.602	0.105	1.943	11.617	130
CHIK	SEBASTOPOL	FLACQ	0.672	0.106	2.069	11.983	130
CHIK	TROU D'EAU DOUCE	FLACQ	0.846	0.138	2.522	11.651	130
CHIK	BAMBOUS VIRIEUX	GRAND PORT	0.773	0.124	2.232	8.977	130
CHIK	BANANES	GRAND PORT	0.543	0.113	1.977	12.34	130
CHIK	BEAU VALLON	GRAND PORT	0.864	0.139	2.287	9.673	130
CHIK	BOIS DES AMOURETTES	GRAND PORT	0.854	0.078	2.352	7.209	130
CHIK	CAMP CAROL	GRAND PORT	0.77	0.161	2.156	12.118	130
CHIK	CLUNY	GRAND PORT	0.65	0.14	2.041	10.861	130
CHIK	GRAND BEL AIR	GRAND PORT	0.864	0.139	2.287	9.673	130
CHIK	GRAND SABLE	GRAND PORT	0.764	0.086	2.257	11.06	130
CHIK	MAHEBOURG	GRAND PORT	0.864	0.139	2.287	9.673	130
CHIK	MARE D'ALBERT	GRAND PORT	0.65	0.14	2.041	10.861	130
CHIK	MARE TABAC	GRAND PORT	0.613	0.107	2.014	12.052	130
CHIK	NEW GROVE	GRAND PORT	0.65	0.14	2.041	10.861	130
CHIK	NOUVELLE FRANCE	GRAND PORT	0.597	0.114	1.721	10.603	130
CHIK	OLD GRAND PORT	GRAND PORT	0.746	0.125	2.109	10.526	130
CHIK	PETIT BEL AIR	GRAND PORT	0.864	0.139	2.287	9.673	130
CHIK	PLAINE MAGNIEN	GRAND PORT	0.683	0.173	2.068	12.685	130
CHIK	RIVIERE DES CREOLES	GRAND PORT	0.864	0.139	2.287	9.673	130
CHIK	RIVIERE DU POSTE	GRAND PORT	0.658	0.141	1.904	9.461	130
CHIK	ROSE BELLE	GRAND PORT	0.65	0.14	2.041	10.861	130
CHIK	SAINT HUBERT	GRAND PORT	0.548	0.076	1.885	9.171	130
CHIK	TROIS BOUTIQUES	GRAND PORT	0.765	0.078	2.081	12.646	130
CHIK	UNION PARK	GRAND PORT	0.65	0.14	2.041	10.861	130
CHIK	CAMP THOREL	MOKA	0.602	0.105	1.943	11.617	130
CHIK	DAGOTIERE	MOKA	0.592	0.164	1.743	11.373	130
CHIK	DUBREUIL	MOKA	0.552	0.096	1.82	10.825	130
CHIK	ESPERANCE	MOKA	0.602	0.105	1.943	11.617	130
CHIK	L'AVENIR	MOKA	0.602	0.105	1.943	11.617	130
CHIK	LA LAURA MALENGA	MOKA	0.622	0.158	1.984	13.601	130
CHIK	MELROSE	MOKA	0.533	0.055	1.574	9.582	130
CHIK	MOKA	MOKA	0.643	0.108	2.06	17.629	130
CHIK	MONTAGNE BLANCHE	MOKA	0.59	0.084	1.877	9.567	130
CHIK	NOUVELLE DECOUVERTE	MOKA	0.602	0.105	1.943	11.617	130
CHIK	PROVIDENCE	MOKA	0.602	0.105	1.943	11.617	130
CHIK	QUARTIER MILITAIRE	MOKA	0.572	0.104	1.777	14.407	130
CHIK	RIPAILLES	MOKA	0.602	0.105	1.943	11.617	130
CHIK	SAINT PIERRE	MOKA	0.669	0.132	2.028	14.598	130
CHIK	VERDUN	MOKA	0.602	0.105	1.943	11.617	130
CHIK	ARSENAL	PAMPLEMOUSSES	0.837	0.149	2.39	14.685	130
CHIK	BAIE DU TOMBEAU	PAMPLEMOUSSES	0.762	0.155	2.176	15.75	130
CHIK	CALEBASSES	PAMPLEMOUSSES	0.837	0.149	2.39	14.685	130
CHIK	CONGOMAH	PAMPLEMOUSSES	0.788	0.176	2.2	14.907	130
CHIK	CREVE COEUR	PAMPLEMOUSSES	0.602	0.105	1.943	11.617	130
CHIK	D'EPINAY	PAMPLEMOUSSES	0.837	0.149	2.39	14.685	130
CHIK	FOND DU SAC	PAMPLEMOUSSES	0.837	0.149	2.39	14.685	130
CHIK	GRANDE POINTE AUX PIMENTS	PAMPLEMOUSSES	0.837	0.149	2.39	14.685	130
CHIK	LE HOCHET	PAMPLEMOUSSES	0.837	0.149	2.39	14.685	130
CHIK	LONG MOUNTAIN	PAMPLEMOUSSES	0.693	0.11	2.088	15.792	130
CHIK	MORCELLEMENT ST ANDRE	PAMPLEMOUSSES	0.837	0.149	2.39	14.685	130
CHIK	NOTRE DAMES	PAMPLEMOUSSES	0.837	0.149	2.39	14.685	130
CHIK	PAMPLEMOUSSES	PAMPLEMOUSSES	0.837	0.149	2.39	14.685	130
CHIK	PLAINES DES PAPAYES	PAMPLEMOUSSES	0.837	0.149	2.39	14.685	130
CHIK	TERRE ROUGE	PAMPLEMOUSSES	0.837	0.149	2.39	14.685	130
CHIK	TRIOLET	PAMPLEMOUSSES	0.837	0.149	2.39	14.685	130
CHIK	TROU AUX BICHES	PAMPLEMOUSSES	0.837	0.149	2.39	14.685	130
CHIK	VILLE BAGUE	PAMPLEMOUSSES	0.872	0.244	2.478	15.712	130
CHIK	BB-RH WD 1	PLAINE WILHEMS	0.618	0.131	1.94	15.599	130
CHIK	BB-RH WD 2	PLAINE WILHEMS	0.643	0.108	2.06	17.629	130
CHIK	BB-RH WD 3	PLAINE WILHEMS	0.643	0.108	2.06	17.629	130
CHIK	BB-RH WD 4	PLAINE WILHEMS	0.729	0.138	2.016	15.608	130
CHIK	BB-RH WD 5	PLAINE WILHEMS	0.643	0.108	2.06	17.629	130
CHIK	BB-RH WD 6	PLAINE WILHEMS	0.643	0.108	2.06	17.629	130
CHIK	CPE WD 1	PLAINE WILHEMS	0.512	0.083	1.77	15.499	130
CHIK	CPE WD 2	PLAINE WILHEMS	0.512	0.083	1.77	15.499	130
CHIK	CPE WD 3	PLAINE WILHEMS	0.534	0.127	1.582	13.372	130
CHIK	CPE WD 4	PLAINE WILHEMS	0.533	0.093	1.789	10.101	130
CHIK	CPE WD 5	PLAINE WILHEMS	0.512	0.083	1.77	15.499	130
CHIK	MIDLANDS	PLAINE WILHEMS	0.544	0.077	1.643	10.898	130
CHIK	QB WD 1	PLAINE WILHEMS	0.653	0.13	2.028	10.909	130
CHIK	QB WD 2	PLAINE WILHEMS	0.612	0.121	1.864	14.267	130
CHIK	QB WD 3	PLAINE WILHEMS	0.512	0.083	1.77	15.499	130
CHIK	QB WD 4	PLAINE WILHEMS	0.512	0.083	1.77	15.499	130
CHIK	QB WD 5	PLAINE WILHEMS	0.512	0.083	1.77	15.499	130
CHIK	SEIZIEME MILLE	PLAINE WILHEMS	0.54	0.133	1.8	12.328	130
CHIK	VP WD 1	PLAINE WILHEMS	0.559	0.102	1.661	12.593	130
CHIK	VP WD 2	PLAINE WILHEMS	0.512	0.083	1.77	15.499	130
CHIK	VP WD 3	PLAINE WILHEMS	0.512	0.083	1.77	15.499	130
CHIK	VP WD 4	PLAINE WILHEMS	0.512	0.083	1.77	15.499	130
CHIK	VP WD 5	PLAINE WILHEMS	0.512	0.083	1.77	15.499	130
CHIK	VP WD 6	PLAINE WILHEMS	0.524	0.051	1.739	10.698	130
CHIK	P-L WD 1	PORT LOUIS	0.725	0.12	2.169	15.031	130
CHIK	P-L WD 2	PORT LOUIS	0.643	0.108	2.06	17.629	130
CHIK	P-L WD 3	PORT LOUIS	0.643	0.108	2.06	17.629	130
CHIK	P-L WD 4	PORT LOUIS	0.643	0.108	2.06	17.629	130
CHIK	P-L WD 5	PORT LOUIS	0.643	0.108	2.06	17.629	130
CHIK	P-L WD 6	PORT LOUIS	0.701	0.206	1.836	16.485	130
CHIK	P-L WD 7	PORT LOUIS	0.837	0.149	2.39	14.685	130
CHIK	P-L WD 8	PORT LOUIS	0.704	0.134	2.136	14.239	130
CHIK	AMAURY	RIVIERE DU REMPART	0.763	0.158	2.373	14.736	130
CHIK	AMITIE-GOKHOOLA	RIVIERE DU REMPART	0.734	0.181	2.269	15.308	130
CHIK	BELLE VUE MAUREL	RIVIERE DU REMPART	0.757	0.152	2.241	14.862	130
CHIK	CAP MALHEUREUX	RIVIERE DU REMPART	0.8	0.19	2.211	12.723	130
CHIK	COTTAGE	RIVIERE DU REMPART	0.837	0.149	2.39	14.685	130
CHIK	ESPERANCE TREBUCHET	RIVIERE DU REMPART	0.837	0.149	2.39	14.685	130
CHIK	GOODLANDS	RIVIERE DU REMPART	0.715	0.15	2.378	16.744	130
CHIK	GRAND BAIE	RIVIERE DU REMPART	0.837	0.149	2.39	14.685	130
CHIK	GRAND GAUBE	RIVIERE DU REMPART	0.784	0.129	2.495	13.273	130
CHIK	MAPOU	RIVIERE DU REMPART	0.837	0.149	2.39	14.685	130
CHIK	PETIT RAFFRAY	RIVIERE DU REMPART	0.837	0.149	2.39	14.685	130
CHIK	PITON	RIVIERE DU REMPART	0.837	0.149	2.39	14.685	130
CHIK	PLAINE DES ROCHES	RIVIERE DU REMPART	0.878	0.221	2.492	13.081	130
CHIK	POUDRE D'OR	RIVIERE DU REMPART	0.81	0.184	2.399	14.741	130
CHIK	POUDRE D'OR HAMLET	RIVIERE DU REMPART	0.837	0.149	2.39	14.685	130
CHIK	RIVIERE DU REMPART	RIVIERE DU REMPART	0.894	0.151	2.404	10.704	130
CHIK	ROCHE TERRE	RIVIERE DU REMPART	0.779	0.169	2.298	14.04	130
CHIK	ROCHES NOIRES	RIVIERE DU REMPART	0.878	0.221	2.492	13.081	130
CHIK	THE VALE	RIVIERE DU REMPART	0.837	0.149	2.39	14.685	130
CHIK	BAIE DU CAP	SAVANNE	0.608	0.071	2.161	15.693	130
CHIK	BEL OMBRE	SAVANNE	0.647	0.104	2.213	14.437	130
CHIK	BENARES	SAVANNE	0.77	0.161	2.156	12.118	130
CHIK	BOIS CHERIE	SAVANNE	0.562	0.083	1.91	13.886	130
CHIK	BRITANNIA	SAVANNE	0.823	0.188	2.201	12.662	130
CHIK	CAMP DIABLE	SAVANNE	0.77	0.161	2.156	12.118	130
CHIK	CHAMOUNY	SAVANNE	0.689	0.156	2.256	15.566	130
CHIK	CHEMIN GRENIER	SAVANNE	0.689	0.156	2.256	15.566	130
CHIK	GRAND BOIS	SAVANNE	0.616	0.094	1.858	10.379	130
CHIK	L'ESCALIER	SAVANNE	0.77	0.161	2.156	12.118	130
CHIK	LA FLORA	SAVANNE	0.576	0.055	2.045	10.213	130
CHIK	RIVIERE DES ANGUILLES	SAVANNE	0.77	0.161	2.156	12.118	130
CHIK	SOUILLAC	SAVANNE	0.704	0.102	2.083	18.035	130
CHIK	ST AUBIN	SAVANNE	0.726	0.09	2.175	12.21	130
CHIK	SURINAM	SAVANNE	0.689	0.156	2.256	15.566	130
CHIK	TYACK	SAVANNE	0.759	0.14	2.244	12.613	130
DENV	ALBION	BLACK RIVER	0.24	0.02	0.887	10.401	130
DENV	BAMBOUS	BLACK RIVER	0.238	0.028	0.839	9.303	130
DENV	CASCAVELLE	BLACK RIVER	0.166	0.012	0.685	4.429	130
DENV	CASE NOYALE	BLACK RIVER	0.18	0.02	0.782	5.513	130
DENV	CHAMAREL	BLACK RIVER	0.207	0.036	0.776	7.861	130
DENV	FLIC EN FLAC	BLACK RIVER	0.226	0.037	0.838	11.805	130
DENV	GRANDE RIVIERE NOIRE	BLACK RIVER	0.197	0.029	0.749	8.761	130
DENV	GROS CAILLOUX	BLACK RIVER	0.29	0.053	0.893	7.437	130
DENV	LA GAULETTE	BLACK RIVER	0.199	0.019	0.745	7.674	130
DENV	LE MORNE	BLACK RIVER	0.259	0.055	0.833	7.537	130
DENV	PETITE RIVIERE	BLACK RIVER	0.301	0.053	0.898	7.905	130
DENV	RICHELIEU	BLACK RIVER	0.233	0.026	0.78	7.334	130
DENV	TAMARIN	BLACK RIVER	0.182	0.03	0.743	8.882	130
DENV	BEL AIR RIVIERE SECHE	FLACQ	0.315	0.035	0.972	4.35	130
DENV	BON ACCEUIL	FLACQ	0.235	0.032	0.804	4.952	130
DENV	BRAMSTHAN	FLACQ	0.275	0.039	0.852	4.552	130
DENV	BRISEE VERDIERE	FLACQ	0.259	0.058	0.882	5.455	130
DENV	CAMP DE MASQUE	FLACQ	0.253	0.036	0.737	4.649	130
DENV	CAMP DE MASQUE PAVE	FLACQ	0.252	0.045	0.803	5.368	130
DENV	CAMP ITHIER	FLACQ	0.239	0.017	0.912	5.114	130
DENV	CENTRE DE FLACQ	FLACQ	0.275	0.039	0.852	4.552	130
DENV	CLEMENCIA	FLACQ	0.265	0.046	0.803	4.763	130
DENV	ECROIGNARD	FLACQ	0.275	0.039	0.852	4.552	130
DENV	GRAND RIVER SOUTH EAST	FLACQ	0.277	0.024	0.908	3.345	130
DENV	GRANDE RETRAITE	FLACQ	0.25	0.038	0.797	7.124	130
DENV	LALLMATIE	FLACQ	0.251	0.019	0.806	4.129	130
DENV	LAVENTURE	FLACQ	0.277	0.046	0.936	5.394	130
DENV	MARE LA CHAUX	FLACQ	0.278	0.06	0.818	5.087	130
DENV	MEDINE CAMP DE MASQUE	FLACQ	0.214	0.017	0.733	5.33	130
DENV	OLIVIA	FLACQ	0.277	0.024	0.908	3.345	130
DENV	POSTE DE FLACQ	FLACQ	0.262	0.038	0.937	5.584	130
DENV	QUATRE COCOS	FLACQ	0.325	0.042	0.991	3.998	130
DENV	QUATRE SOEURS	FLACQ	0.277	0.024	0.908	3.345	130
DENV	QUEEN VICTORIA	FLACQ	0.275	0.039	0.852	4.552	130
DENV	SAINT JULIEN	FLACQ	0.221	0.04	0.853	5.774	130
DENV	SAINT JULIEN D'HOTMAN	FLACQ	0.188	0.011	0.694	5.129	130
DENV	SEBASTOPOL	FLACQ	0.269	0.04	0.889	4.599	130
DENV	TROU D'EAU DOUCE	FLACQ	0.34	0.06	1.059	4.917	130
DENV	BAMBOUS VIRIEUX	GRAND PORT	0.287	0.047	0.861	3.89	130
DENV	BANANES	GRAND PORT	0.194	0.015	0.712	3.911	130
DENV	BEAU VALLON	GRAND PORT	0.326	0.075	0.903	4.337	130
DENV	BOIS DES AMOURETTES	GRAND PORT	0.297	0.047	0.913	4.406	130
DENV	CAMP CAROL	GRAND PORT	0.282	0.036	0.892	5.302	130
DENV	CLUNY	GRAND PORT	0.199	0.013	0.706	3.663	130
DENV	GRAND BEL AIR	GRAND PORT	0.326	0.075	0.903	4.337	130
DENV	GRAND SABLE	GRAND PORT	0.277	0.024	0.908	3.345	130
DENV	MAHEBOURG	GRAND PORT	0.326	0.075	0.903	4.337	130
DENV	MARE D'ALBERT	GRAND PORT	0.199	0.013	0.706	3.663	130
DENV	MARE TABAC	GRAND PORT	0.277	0.05	0.809	4.912	130
DENV	NEW GROVE	GRAND PORT	0.199	0.013	0.706	3.663	130
DENV	NOUVELLE FRANCE	GRAND PORT	0.217	0.028	0.72	4.843	130
DENV	OLD GRAND PORT	GRAND PORT	0.288	0.066	0.831	4.575	130
DENV	PETIT BEL AIR	GRAND PORT	0.326	0.075	0.903	4.337	130
DENV	PLAINE MAGNIEN	GRAND PORT	0.221	0.025	0.82	4.18	130
DENV	RIVIERE DES CREOLES	GRAND PORT	0.326	0.075	0.903	4.337	130
DENV	RIVIERE DU POSTE	GRAND PORT	0.231	0.016	0.752	3.429	130
DENV	ROSE BELLE	GRAND PORT	0.199	0.013	0.706	3.663	130
DENV	SAINT HUBERT	GRAND PORT	0.211	0.038	0.693	5.029	130
DENV	TROIS BOUTIQUES	GRAND PORT	0.289	0.036	0.954	4.625	130
DENV	UNION PARK	GRAND PORT	0.199	0.013	0.706	3.663	130
DENV	CAMP THOREL	MOKA	0.188	0.011	0.694	5.129	130
DENV	DAGOTIERE	MOKA	0.22	0.052	0.719	6.686	130
DENV	DUBREUIL	MOKA	0.206	0.025	0.721	5.821	130
DENV	ESPERANCE	MOKA	0.188	0.011	0.694	5.129	130
DENV	L'AVENIR	MOKA	0.188	0.011	0.694	5.129	130
DENV	LA LAURA MALENGA	MOKA	0.225	0.043	0.695	7.179	130
DENV	MELROSE	MOKA	0.191	0.025	0.706	5.558	130
DENV	MOKA	MOKA	0.247	0.025	0.786	6.616	130
DENV	MONTAGNE BLANCHE	MOKA	0.181	0.03	0.685	4.566	130
DENV	NOUVELLE DECOUVERTE	MOKA	0.188	0.011	0.694	5.129	130
DENV	PROVIDENCE	MOKA	0.188	0.011	0.694	5.129	130
DENV	QUARTIER MILITAIRE	MOKA	0.207	0.03	0.691	6.639	130
DENV	RIPAILLES	MOKA	0.188	0.011	0.694	5.129	130
DENV	SAINT PIERRE	MOKA	0.21	0.023	0.724	6.077	130
DENV	VERDUN	MOKA	0.188	0.011	0.694	5.129	130
DENV	ARSENAL	PAMPLEMOUSSES	0.221	0.022	0.783	5.9	130
DENV	BAIE DU TOMBEAU	PAMPLEMOUSSES	0.261	0.032	0.838	7.816	130
DENV	CALEBASSES	PAMPLEMOUSSES	0.221	0.022	0.783	5.9	130
DENV	CONGOMAH	PAMPLEMOUSSES	0.283	0.058	0.877	5.674	130
DENV	CREVE COEUR	PAMPLEMOUSSES	0.188	0.011	0.694	5.129	130
DENV	D'EPINAY	PAMPLEMOUSSES	0.221	0.022	0.783	5.9	130
DENV	FOND DU SAC	PAMPLEMOUSSES	0.221	0.022	0.783	5.9	130
DENV	GRANDE POINTE AUX PIMENTS	PAMPLEMOUSSES	0.221	0.022	0.783	5.9	130
DENV	LE HOCHET	PAMPLEMOUSSES	0.221	0.022	0.783	5.9	130
DENV	LONG MOUNTAIN	PAMPLEMOUSSES	0.259	0.064	0.823	7.258	130
DENV	MORCELLEMENT ST ANDRE	PAMPLEMOUSSES	0.221	0.022	0.783	5.9	130
DENV	NOTRE DAMES	PAMPLEMOUSSES	0.221	0.022	0.783	5.9	130
DENV	PAMPLEMOUSSES	PAMPLEMOUSSES	0.221	0.022	0.783	5.9	130
DENV	PLAINES DES PAPAYES	PAMPLEMOUSSES	0.221	0.022	0.783	5.9	130
DENV	TERRE ROUGE	PAMPLEMOUSSES	0.221	0.022	0.783	5.9	130
DENV	TRIOLET	PAMPLEMOUSSES	0.221	0.022	0.783	5.9	130
DENV	TROU AUX BICHES	PAMPLEMOUSSES	0.221	0.022	0.783	5.9	130
DENV	VILLE BAGUE	PAMPLEMOUSSES	0.259	0.03	0.814	7.944	130
DENV	BB-RH WD 1	PLAINE WILHEMS	0.206	0.035	0.667	6.597	130
DENV	BB-RH WD 2	PLAINE WILHEMS	0.247	0.025	0.786	6.616	130
DENV	BB-RH WD 3	PLAINE WILHEMS	0.247	0.025	0.786	6.616	130
DENV	BB-RH WD 4	PLAINE WILHEMS	0.26	0.035	0.784	7.793	130
DENV	BB-RH WD 5	PLAINE WILHEMS	0.247	0.025	0.786	6.616	130
DENV	BB-RH WD 6	PLAINE WILHEMS	0.247	0.025	0.786	6.616	130
DENV	CPE WD 1	PLAINE WILHEMS	0.166	0.012	0.685	4.429	130
DENV	CPE WD 2	PLAINE WILHEMS	0.166	0.012	0.685	4.429	130
DENV	CPE WD 3	PLAINE WILHEMS	0.185	0.014	0.622	4.371	130
DENV	CPE WD 4	PLAINE WILHEMS	0.187	0.021	0.597	5.699	130
DENV	CPE WD 5	PLAINE WILHEMS	0.166	0.012	0.685	4.429	130
DENV	MIDLANDS	PLAINE WILHEMS	0.186	0.03	0.73	4.06	130
DENV	QB WD 1	PLAINE WILHEMS	0.242	0.041	0.865	5.448	130
DENV	QB WD 2	PLAINE WILHEMS	0.211	0.042	0.691	6.709	130
DENV	QB WD 3	PLAINE WILHEMS	0.166	0.012	0.685	4.429	130
DENV	QB WD 4	PLAINE WILHEMS	0.166	0.012	0.685	4.429	130
DENV	QB WD 5	PLAINE WILHEMS	0.166	0.012	0.685	4.429	130
DENV	SEIZIEME MILLE	PLAINE WILHEMS	0.189	0.039	0.722	3.99	130
DENV	VP WD 1	PLAINE WILHEMS	0.181	0.023	0.603	6.238	130
DENV	VP WD 2	PLAINE WILHEMS	0.166	0.012	0.685	4.429	130
DENV	VP WD 3	PLAINE WILHEMS	0.166	0.012	0.685	4.429	130
DENV	VP WD 4	PLAINE WILHEMS	0.166	0.012	0.685	4.429	130
DENV	VP WD 5	PLAINE WILHEMS	0.166	0.012	0.685	4.429	130
DENV	VP WD 6	PLAINE WILHEMS	0.197	0.021	0.645	5.791	130
DENV	P-L WD 1	PORT LOUIS	0.232	0.018	0.846	6.53	130
DENV	P-L WD 2	PORT LOUIS	0.247	0.025	0.786	6.616	130
DENV	P-L WD 3	PORT LOUIS	0.247	0.025	0.786	6.616	130
DENV	P-L WD 4	PORT LOUIS	0.247	0.025	0.786	6.616	130
DENV	P-L WD 5	PORT LOUIS	0.247	0.025	0.786	6.616	130
DENV	P-L WD 6	PORT LOUIS	0.238	0.032	0.791	7.81	130
DENV	P-L WD 7	PORT LOUIS	0.221	0.022	0.783	5.9	130
DENV	P-L WD 8	PORT LOUIS	0.234	0.044	0.779	6.133	130
DENV	AMAURY	RIVIERE DU REMPART	0.288	0.024	0.968	5.967	130
DENV	AMITIE-GOKHOOLA	RIVIERE DU REMPART	0.273	0.051	0.888	6.011	130
DENV	BELLE VUE MAUREL	RIVIERE DU REMPART	0.264	0.045	0.932	7.238	130
DENV	CAP MALHEUREUX	RIVIERE DU REMPART	0.288	0.052	0.923	4.881	130
DENV	COTTAGE	RIVIERE DU REMPART	0.221	0.022	0.783	5.9	130
DENV	ESPERANCE TREBUCHET	RIVIERE DU REMPART	0.221	0.022	0.783	5.9	130
DENV	GOODLANDS	RIVIERE DU REMPART	0.283	0.041	0.929	5.774	130
DENV	GRAND BAIE	RIVIERE DU REMPART	0.221	0.022	0.783	5.9	130
DENV	GRAND GAUBE	RIVIERE DU REMPART	0.27	0.035	0.912	5.679	130
DENV	MAPOU	RIVIERE DU REMPART	0.221	0.022	0.783	5.9	130
DENV	PETIT RAFFRAY	RIVIERE DU REMPART	0.221	0.022	0.783	5.9	130
DENV	PITON	RIVIERE DU REMPART	0.221	0.022	0.783	5.9	130
DENV	PLAINE DES ROCHES	RIVIERE DU REMPART	0.277	0.046	0.936	5.393	130
DENV	POUDRE D'OR	RIVIERE DU REMPART	0.307	0.053	1.015	5.765	130
DENV	POUDRE D'OR HAMLET	RIVIERE DU REMPART	0.221	0.022	0.783	5.9	130
DENV	RIVIERE DU REMPART	RIVIERE DU REMPART	0.298	0.051	0.93	4.629	130
DENV	ROCHE TERRE	RIVIERE DU REMPART	0.283	0.04	0.964	5.377	130
DENV	ROCHES NOIRES	RIVIERE DU REMPART	0.277	0.046	0.936	5.393	130
DENV	THE VALE	RIVIERE DU REMPART	0.221	0.022	0.783	5.9	130
DENV	BAIE DU CAP	SAVANNE	0.259	0.055	0.833	7.537	130
DENV	BEL OMBRE	SAVANNE	0.221	0.033	0.848	7.853	130
DENV	BENARES	SAVANNE	0.282	0.036	0.892	5.302	130
DENV	BOIS CHERIE	SAVANNE	0.173	0.02	0.664	5.488	130
DENV	BRITANNIA	SAVANNE	0.274	0.038	0.88	5.659	130
DENV	CAMP DIABLE	SAVANNE	0.282	0.036	0.892	5.302	130
DENV	CHAMOUNY	SAVANNE	0.239	0.043	0.807	6.078	130
DENV	CHEMIN GRENIER	SAVANNE	0.239	0.043	0.807	6.078	130
DENV	GRAND BOIS	SAVANNE	0.19	0.033	0.689	6.33	130
DENV	L'ESCALIER	SAVANNE	0.282	0.036	0.892	5.302	130
DENV	LA FLORA	SAVANNE	0.213	0.02	0.783	3.551	130
DENV	RIVIERE DES ANGUILLES	SAVANNE	0.282	0.036	0.892	5.302	130
DENV	SOUILLAC	SAVANNE	0.258	0.046	0.84	5.921	130
DENV	ST AUBIN	SAVANNE	0.255	0.031	0.882	4.536	130
DENV	SURINAM	SAVANNE	0.239	0.043	0.807	6.078	130
DENV	TYACK	SAVANNE	0.282	0.06	0.916	6.208	130
